# Assessing health equity in wastewater monitoring programs: Differences in the demographics and social vulnerability of sewered and unsewered populations across North Carolina

**DOI:** 10.1101/2023.10.06.23296680

**Authors:** Xindi C. Hu, Stacie K. Reckling, Aparna Keshaviah

## Abstract

**Background:** Wastewater monitoring is a valuable tool to track community-level disease trends. However, the extent to which vulnerable populations have been included in statewide wastewater monitoring programs remains unstudied.

**Objectives:** We conducted a geospatial analysis to examine (1) the representativeness of wastewater data collected through the North Carolina Wastewater Monitoring Network as of June 2022, and (2) the potential of wastewater data to generalize to unsewered populations in the county.

**Methods:** After intersecting wastewater treatment plant (WWTP) service areas (sewersheds) with census block and tract boundaries for 38 WWTPs across 18 counties, we compared the demographics and social vulnerability of (1) people residing in sewersheds of monitored WWTPs with countywide and statewide populations, and (2) people connected to any sewer system—regardless of inclusion in wastewater monitoring—with unsewered populations. We flagged differences greater than +/-5 percentage points or percent (for categorical and continuous variables, respectively) and noted which were statistically significant (i.e., greater than twice the margin of error).

**Results:** As a whole, populations in monitored sewersheds resembled the statewide population on most demographics analyzed, with a few exceptions. When multiple WWTPs were monitored within a county, their combined service populations resembled the countywide population, although populations in individually monitored sewersheds sometimes differed from the countywide population. In nine counties for which we had comprehensive sewershed maps, we found that sewered residents had higher social vulnerability, a greater share of Hispanics and African Americans, lower income, and lower educational attainment than unsewered residents.

**Discussion:** Our results suggest that wastewater monitoring in North Carolina well represents the larger community. Ongoing analyses will be needed as sites are added or removed. The approach we present here can be used to ensure that wastewater surveillance programs nationwide are implemented in a manner that informs equitable public health decision-making.
