## Supplemental Table S3 for "Assessing health equity in wastewater monitoring programs: Differences in the demographics and social vulnerability of sewered and unsewered populations across North Carolina"

### Sheet: README
Table S3 Difference in the demographic characteristics between the population in monitored sewersheds and the countywide/statewide population
Note: The margin of error (MOE) for monitored population and whole populations was calculated using the MOE estimates published by the Census Bureau and following the formula: square root of the sum of squared margin of errors. Statistical significance is assessed based on the absolute value of the Z statistics (*** for |Z| > 3.29, ** for |Z| > 2.58, * for |Z| > 1.96). Rows with bolded fonts mean…

### Sheet: TableS3 - county
County	Variable name	Monitored population	Whole population	Difference	Z statistics	Statistical significance	Meaningful difference
Forsyth County	% Bachelor's degree or higher	19.4% ± 0.6%	22.8% ± 0.6%	-3.4% ± 0.9%	-4.04	***	FALSE
Orange County	% Bachelor's degree or higher	44.2% ± 1.5%	38.0% ± 1.2%	6.3% ± 2.0%	3.22	**	TRUE
Durham County	% Bachelor's degree or higher	39.1% ± 1.4%	34.1% ± 0.9%	4.9% ± 1.6%	3.03	**	FALSE
Guilford County	% Below federal poverty line	18.2% ± 1.4%	14.7% ± 0.8%	3.4% ± 1.6%	2.14	*	FALSE
Orange County	% No health insurance	4.8% ± 0.6%	6.6% ± 0.7%	-1.8% ± 0.9%	-1.98	*	FALSE
Guilford County	% Bachelor's degree or higher	26.5% ± 0.9%	24.5% ± 0.6%	2.0% ± 1.1%	1.9	N.S.	FALSE
Cumberland County	% Household without vehicle	5.5% ± 0.6%	6.9% ± 0.5%	-1.4% ± 0.8%	-1.71	N.S.	FALSE
Guilford County	% Household without vehicle	8.0% ± 0.8%	6.4% ± 0.5%	1.6% ± 1.0%	1.68	N.S.	FALSE
Forsyth County	% Household without vehicle	8.2% ± 0.7%	6.9% ± 0.5%	1.3% ± 0.9%	1.46	N.S.	FALSE
Forsyth County	% Below federal poverty line	17.6% ± 1.2%	15.4% ± 1.0%	2.2% ± 1.6%	1.4	N.S.	FALSE
Orange County	% Household without vehicle	6.4% ± 1.0%	4.8% ± 0.7%	1.7% ± 1.2%	1.39	N.S.	FALSE
Forsyth County	% 65 years+	14.9% ± 0.6%	15.9% ± 0.5%	-1.0% ± 0.8%	-1.39	N.S.	FALSE
Mecklenburg County	% Unemployed	4.1% ± 0.4%	4.7% ± 0.3%	-0.6% ± 0.5%	-1.32	N.S.	FALSE
Mecklenburg County	% Bachelor's degree or higher	31.9% ± 0.7%	30.9% ± 0.4%	1.0% ± 0.8%	1.29	N.S.	FALSE
Pitt County	% 65 years+	11.9% ± 0.7%	13.2% ± 0.7%	-1.3% ± 1.0%	-1.26	N.S.	FALSE
Forsyth County	% No health insurance	11.5% ± 0.7%	10.5% ± 0.6%	1.1% ± 0.9%	1.22	N.S.	FALSE
Carteret County	% Bachelor's degree or higher	18.2% ± 2.7%	21.7% ± 1.0%	-3.5% ± 2.9%	-1.2	N.S.	FALSE
Onslow County	% Female	48.7% ± 3.2%	44.5% ± 1.6%	4.2% ± 3.6%	1.16	N.S.	FALSE
Pitt County	% Bachelor's degree or higher	21.1% ± 1.0%	19.6% ± 0.9%	1.5% ± 1.3%	1.14	N.S.	FALSE
Carteret County	% 65 years+	29.9% ± 4.2%	25.0% ± 1.1%	4.9% ± 4.4%	1.12	N.S.	FALSE
Guilford County	% 65 years+	14.4% ± 0.6%	15.2% ± 0.4%	-0.8% ± 0.8%	-1.06	N.S.	FALSE
Mecklenburg County	% With disability	7.6% ± 0.3%	8.0% ± 0.3%	-0.4% ± 0.4%	-1.02	N.S.	FALSE
Mecklenburg County	% 65 years+	10.7% ± 0.4%	11.2% ± 0.3%	-0.5% ± 0.5%	-1.01	N.S.	FALSE
Carteret County	% Household without vehicle	7.1% ± 2.8%	4.2% ± 0.7%	2.9% ± 2.9%	0.99	N.S.	FALSE
Durham County	% Household without vehicle	8.0% ± 0.9%	7.0% ± 0.6%	1.0% ± 1.0%	0.98	N.S.	FALSE
Cumberland County	% With disability	15.8% ± 0.6%	15.1% ± 0.5%	0.7% ± 0.8%	0.93	N.S.	FALSE
Carteret County	% Below federal poverty line	12.8% ± 3.9%	9.0% ± 1.3%	3.8% ± 4.1%	0.92	N.S.	FALSE
Carteret County	% No health insurance	13.5% ± 3.8%	9.9% ± 0.9%	3.6% ± 3.9%	0.91	N.S.	FALSE
Orange County	% 65 years+	13.1% ± 0.8%	14.1% ± 0.7%	-1.0% ± 1.1%	-0.89	N.S.	FALSE
Cumberland County	% Female	51.7% ± 1.2%	50.4% ± 0.9%	1.3% ± 1.5%	0.86	N.S.	FALSE
Pitt County	% With disability	13.1% ± 0.9%	14.1% ± 0.8%	-1.0% ± 1.2%	-0.83	N.S.	FALSE
Mecklenburg County	% No health insurance	10.9% ± 0.5%	11.4% ± 0.3%	-0.5% ± 0.6%	-0.8	N.S.	FALSE
New Hanover County	% Bachelor's degree or higher	27.9% ± 1.1%	29.0% ± 1.0%	-1.2% ± 1.5%	-0.8	N.S.	FALSE
Jackson County	% No health insurance	11.9% ± 2.3%	14.4% ± 2.1%	-2.5% ± 3.1%	-0.79	N.S.	FALSE
Onslow County	% With disability	14.3% ± 1.6%	12.9% ± 0.9%	1.5% ± 1.9%	0.78	N.S.	FALSE
Mecklenburg County	% Below federal poverty line	11.3% ± 0.7%	10.7% ± 0.5%	0.6% ± 0.8%	0.71	N.S.	FALSE
Jackson County	% 65 years+	18.0% ± 1.9%	19.9% ± 1.7%	-1.8% ± 2.6%	-0.71	N.S.	FALSE
Forsyth County	% With disability	11.4% ± 0.6%	10.9% ± 0.5%	0.5% ± 0.8%	0.67	N.S.	FALSE
Wake County	% 65 years+	11.9% ± 0.3%	11.6% ± 0.3%	0.3% ± 0.5%	0.65	N.S.	FALSE
Guilford County	% Female	53.8% ± 1.6%	52.6% ± 0.9%	1.2% ± 1.8%	0.65	N.S.	FALSE
Guilford County	% Unemployed	6.4% ± 0.8%	5.8% ± 0.5%	0.6% ± 0.9%	0.64	N.S.	FALSE
Scotland County	% Bachelor's degree or higher	11.5% ± 1.2%	10.5% ± 1.0%	1.0% ± 1.5%	0.64	N.S.	FALSE
Onslow County	% Below federal poverty line	13.1% ± 2.8%	11.1% ± 1.4%	2.0% ± 3.1%	0.63	N.S.	FALSE
McDowell County	% Unemployed	4.5% ± 1.3%	5.7% ± 1.5%	-1.2% ± 2.0%	-0.62	N.S.	FALSE
Durham County	% Below federal poverty line	13.8% ± 1.2%	12.9% ± 0.9%	0.9% ± 1.5%	0.61	N.S.	FALSE
Carteret County	% Female	55.0% ± 6.3%	51.0% ± 1.6%	4.0% ± 6.5%	0.61	N.S.	FALSE
Orange County	% With disability	7.8% ± 0.7%	8.4% ± 0.7%	-0.6% ± 1.0%	-0.6	N.S.	FALSE
New Hanover County	% With disability	11.6% ± 0.8%	12.2% ± 0.6%	-0.6% ± 1.0%	-0.6	N.S.	FALSE
Carteret County	% With disability	16.0% ± 2.9%	17.9% ± 1.2%	-1.8% ± 3.2%	-0.58	N.S.	FALSE
Orange County	% Below federal poverty line	12.3% ± 1.1%	11.4% ± 1.1%	0.9% ± 1.6%	0.56	N.S.	FALSE
Buncombe County	% 65 years+	20.5% ± 0.7%	20.0% ± 0.7%	0.6% ± 1.0%	0.53	N.S.	FALSE
New Hanover County	% Unemployed	5.8% ± 0.9%	5.2% ± 0.7%	0.6% ± 1.2%	0.52	N.S.	FALSE
Buncombe County	% Below federal poverty line	10.5% ± 0.8%	11.2% ± 0.9%	-0.6% ± 1.3%	-0.51	N.S.	FALSE
Scotland County	% Household without vehicle	12.6% ± 1.9%	11.4% ± 1.6%	1.2% ± 2.5%	0.49	N.S.	FALSE
Scotland County	% Below federal poverty line	27.3% ± 2.8%	25.5% ± 2.4%	1.8% ± 3.7%	0.49	N.S.	FALSE
Cumberland County	% No health insurance	9.7% ± 0.5%	9.4% ± 0.4%	0.3% ± 0.7%	0.47	N.S.	FALSE
New Hanover County	% No health insurance	9.8% ± 1.0%	10.4% ± 0.9%	-0.6% ± 1.3%	-0.47	N.S.	FALSE
Wake County	% With disability	8.6% ± 0.3%	8.4% ± 0.3%	0.2% ± 0.4%	0.46	N.S.	FALSE
New Hanover County	% 65 years+	17.2% ± 0.9%	17.7% ± 0.7%	-0.5% ± 1.1%	-0.46	N.S.	FALSE
Wake County	% Household without vehicle	3.9% ± 0.3%	3.7% ± 0.2%	0.2% ± 0.4%	0.44	N.S.	FALSE
Onslow County	% Household without vehicle	4.5% ± 1.1%	3.9% ± 0.7%	0.6% ± 1.3%	0.44	N.S.	FALSE
Mecklenburg County	% Limited English proficiency	6.9% ± 0.7%	7.3% ± 0.5%	-0.4% ± 0.9%	-0.43	N.S.	FALSE
Cumberland County	% Bachelor's degree or higher	16.2% ± 0.6%	15.9% ± 0.5%	0.3% ± 0.8%	0.42	N.S.	FALSE
Jackson County	% With disability	13.3% ± 1.5%	14.2% ± 1.5%	-0.9% ± 2.1%	-0.42	N.S.	FALSE
Cumberland County	% Limited English proficiency	3.2% ± 0.8%	2.8% ± 0.6%	0.4% ± 1.0%	0.41	N.S.	FALSE
Forsyth County	% Unemployed	5.3% ± 0.6%	4.9% ± 0.5%	0.3% ± 0.8%	0.41	N.S.	FALSE
Mecklenburg County	% Female	51.4% ± 1.0%	51.9% ± 0.7%	-0.5% ± 1.2%	-0.39	N.S.	FALSE
Pitt County	% Household without vehicle	8.1% ± 1.1%	8.7% ± 1.1%	-0.6% ± 1.6%	-0.38	N.S.	FALSE
Onslow County	% Unemployed	5.8% ± 1.5%	5.2% ± 0.8%	0.7% ± 1.7%	0.38	N.S.	FALSE
Onslow County	% 65 years+	9.6% ± 1.0%	9.2% ± 0.6%	0.4% ± 1.2%	0.37	N.S.	FALSE
Durham County	% With disability	8.9% ± 1.2%	9.4% ± 0.3%	-0.5% ± 1.2%	-0.37	N.S.	FALSE
Wake County	% Bachelor's degree or higher	36.5% ± 0.5%	36.2% ± 0.5%	0.3% ± 0.8%	0.36	N.S.	FALSE
Orange County	% Female	53.2% ± 1.8%	52.4% ± 1.5%	0.8% ± 2.3%	0.36	N.S.	FALSE
Pitt County	% No health insurance	9.6% ± 1.0%	10.0% ± 0.9%	-0.5% ± 1.3%	-0.36	N.S.	FALSE
Durham County	% Limited English proficiency	5.8% ± 1.4%	6.4% ± 0.9%	-0.6% ± 1.7%	-0.35	N.S.	FALSE
New Hanover County	% Household without vehicle	6.8% ± 0.9%	6.3% ± 0.8%	0.4% ± 1.2%	0.34	N.S.	FALSE
Forsyth County	% Limited English proficiency	4.7% ± 0.9%	4.3% ± 0.7%	0.4% ± 1.1%	0.34	N.S.	FALSE
Halifax County	% Unemployed	7.2% ± 1.7%	6.5% ± 1.4%	0.7% ± 2.2%	0.33	N.S.	FALSE
Cumberland County	% Unemployed	6.6% ± 0.6%	6.4% ± 0.5%	0.2% ± 0.7%	0.32	N.S.	FALSE
Scotland County	% No health insurance	11.7% ± 1.4%	11.1% ± 1.3%	0.6% ± 1.9%	0.32	N.S.	FALSE
Durham County	% No health insurance	11.2% ± 1.0%	11.6% ± 0.7%	-0.4% ± 1.2%	-0.32	N.S.	FALSE
Wake County	% No health insurance	8.6% ± 0.4%	8.4% ± 0.4%	0.2% ± 0.5%	0.31	N.S.	FALSE
Jackson County	% Below federal poverty line	15.3% ± 2.5%	16.4% ± 2.5%	-1.1% ± 3.5%	-0.31	N.S.	FALSE
Wake County	% Limited English proficiency	4.9% ± 0.6%	4.6% ± 0.5%	0.2% ± 0.8%	0.3	N.S.	FALSE
Guilford County	% With disability	11.1% ± 0.7%	11.3% ± 0.4%	-0.2% ± 0.8%	-0.3	N.S.	FALSE
Onslow County	% Bachelor's degree or higher	12.2% ± 1.3%	12.7% ± 0.8%	-0.4% ± 1.6%	-0.29	N.S.	FALSE
Halifax County	% Female	52.8% ± 2.6%	51.8% ± 2.3%	1.0% ± 3.5%	0.29	N.S.	FALSE
Halifax County	% Below federal poverty line	23.7% ± 3.2%	25.0% ± 2.9%	-1.3% ± 4.3%	-0.29	N.S.	FALSE
Cumberland County	% Below federal poverty line	17.3% ± 1.2%	17.8% ± 0.9%	-0.4% ± 1.5%	-0.28	N.S.	FALSE
Scotland County	% 65 years+	18.3% ± 1.3%	17.8% ± 1.2%	0.5% ± 1.8%	0.28	N.S.	FALSE
Jackson County	% Limited English proficiency	1.5% ± 1.2%	2.0% ± 1.3%	-0.5% ± 1.8%	-0.28	N.S.	FALSE
Buncombe County	% Bachelor's degree or higher	30.2% ± 0.9%	30.6% ± 1.0%	-0.4% ± 1.4%	-0.27	N.S.	FALSE
Orange County	% Unemployed	4.4% ± 1.0%	4.0% ± 0.8%	0.3% ± 1.2%	0.26	N.S.	FALSE
Guilford County	% Limited English proficiency	4.4% ± 1.0%	4.8% ± 0.7%	-0.3% ± 1.2%	-0.26	N.S.	FALSE
Pitt County	% Limited English proficiency	2.0% ± 0.8%	2.3% ± 0.8%	-0.3% ± 1.2%	-0.26	N.S.	FALSE
Jackson County	% Unemployed	5.2% ± 1.6%	5.8% ± 1.8%	-0.6% ± 2.4%	-0.26	N.S.	FALSE
Orange County	% Limited English proficiency	3.7% ± 1.3%	4.1% ± 1.1%	-0.4% ± 1.7%	-0.25	N.S.	FALSE
Guilford County	% No health insurance	9.3% ± 0.7%	9.1% ± 0.4%	0.2% ± 0.8%	0.25	N.S.	FALSE
Jackson County	% Household without vehicle	4.3% ± 1.7%	4.9% ± 1.4%	-0.5% ± 2.2%	-0.25	N.S.	FALSE
Cumberland County	% 65 years+	11.8% ± 0.5%	11.9% ± 0.4%	-0.2% ± 0.6%	-0.24	N.S.	FALSE
Wake County	% Below federal poverty line	8.2% ± 0.5%	8.3% ± 0.5%	-0.2% ± 0.7%	-0.23	N.S.	FALSE
New Hanover County	% Female	52.9% ± 1.7%	52.4% ± 1.4%	0.5% ± 2.3%	0.23	N.S.	FALSE
Scotland County	% With disability	15.8% ± 1.3%	16.2% ± 1.2%	-0.4% ± 1.8%	-0.21	N.S.	FALSE
Wake County	% Unemployed	4.3% ± 0.3%	4.2% ± 0.3%	0.1% ± 0.5%	0.2	N.S.	FALSE
Pitt County	% Unemployed	7.8% ± 1.1%	8.1% ± 1.0%	-0.3% ± 1.5%	-0.2	N.S.	FALSE
Scotland County	% Female	49.9% ± 2.2%	50.5% ± 2.1%	-0.6% ± 3.0%	-0.2	N.S.	FALSE
Durham County	% Unemployed	4.9% ± 0.8%	4.7% ± 0.6%	0.2% ± 1.0%	0.2	N.S.	FALSE
Wilson County	% Household without vehicle	9.7% ± 1.5%	9.3% ± 1.4%	0.4% ± 2.0%	0.19	N.S.	FALSE
McDowell County	% Below federal poverty line	14.5% ± 2.5%	15.2% ± 2.3%	-0.6% ± 3.4%	-0.19	N.S.	FALSE
Buncombe County	% No health insurance	10.8% ± 0.7%	11.0% ± 0.8%	-0.2% ± 1.1%	-0.19	N.S.	FALSE
Onslow County	% No health insurance	7.8% ± 1.4%	7.5% ± 0.8%	0.3% ± 1.6%	0.17	N.S.	FALSE
Halifax County	% Household without vehicle	10.0% ± 2.1%	10.5% ± 1.7%	-0.5% ± 2.7%	-0.17	N.S.	FALSE
Wilson County	% 65 years+	18.4% ± 1.2%	18.2% ± 1.1%	0.3% ± 1.7%	0.16	N.S.	FALSE
New Hanover County	% Below federal poverty line	13.9% ± 1.4%	14.2% ± 1.4%	-0.3% ± 2.0%	-0.16	N.S.	FALSE
McDowell County	% Limited English proficiency	1.9% ± 1.5%	1.6% ± 1.4%	0.3% ± 2.1%	0.15	N.S.	FALSE
Buncombe County	% Household without vehicle	5.5% ± 0.7%	5.6% ± 0.7%	-0.2% ± 1.0%	-0.15	N.S.	FALSE
Halifax County	% With disability	19.1% ± 2.0%	18.8% ± 1.6%	0.4% ± 2.5%	0.15	N.S.	FALSE
Pitt County	% Female	53.3% ± 1.9%	53.0% ± 1.7%	0.3% ± 2.5%	0.13	N.S.	FALSE
Scotland County	% Unemployed	11.4% ± 1.9%	11.7% ± 1.8%	-0.4% ± 2.6%	-0.13	N.S.	FALSE
Buncombe County	% With disability	13.3% ± 0.7%	13.1% ± 0.8%	0.1% ± 1.1%	0.13	N.S.	FALSE
Halifax County	% Bachelor's degree or higher	10.2% ± 1.3%	10.4% ± 1.0%	-0.2% ± 1.6%	-0.13	N.S.	FALSE
McDowell County	% 65 years+	20.3% ± 1.7%	20.5% ± 1.6%	-0.3% ± 2.3%	-0.12	N.S.	FALSE
Buncombe County	% Unemployed	3.1% ± 0.5%	3.2% ± 0.5%	-0.1% ± 0.7%	-0.12	N.S.	FALSE
Durham County	% 65 years+	13.2% ± 0.8%	13.1% ± 0.5%	0.1% ± 0.9%	0.12	N.S.	FALSE
Carteret County	median household income	48151.67 ± 22877.01	58752.23 ± 85569.98	-10600.57 ± 88575.28	-0.12	N.S.	TRUE
Forsyth County	% Female	52.4% ± 1.3%	52.6% ± 1.0%	-0.2% ± 1.6%	-0.12	N.S.	FALSE
Wilson County	% Limited English proficiency	3.0% ± 1.4%	3.2% ± 1.3%	-0.2% ± 1.9%	-0.11	N.S.	FALSE
Wilson County	% Unemployed	8.8% ± 1.4%	8.6% ± 1.3%	0.2% ± 2.0%	0.11	N.S.	FALSE
Onslow County	% Limited English proficiency	1.9% ± 2.0%	1.7% ± 1.1%	0.3% ± 2.2%	0.11	N.S.	FALSE
Scotland County	% Limited English proficiency	1.4% ± 1.1%	1.2% ± 1.0%	0.2% ± 1.5%	0.11	N.S.	FALSE
McDowell County	% No health insurance	10.8% ± 1.5%	11.0% ± 1.4%	-0.2% ± 2.1%	-0.11	N.S.	FALSE
Carteret County	% Limited English proficiency	0.7% ± 2.1%	1.0% ± 0.9%	-0.2% ± 2.2%	-0.11	N.S.	FALSE
McDowell County	% Household without vehicle	6.6% ± 1.8%	6.9% ± 1.8%	-0.3% ± 2.5%	-0.1	N.S.	FALSE
McDowell County	% With disability	19.9% ± 1.8%	20.2% ± 1.9%	-0.3% ± 2.6%	-0.1	N.S.	FALSE
McDowell County	% Female	49.8% ± 2.8%	49.5% ± 2.6%	0.4% ± 3.8%	0.09	N.S.	FALSE
McDowell County	% Bachelor's degree or higher	13.3% ± 1.5%	13.5% ± 1.3%	-0.2% ± 2.0%	-0.09	N.S.	FALSE
New Hanover County	% Limited English proficiency	1.6% ± 0.8%	1.5% ± 0.7%	0.1% ± 1.0%	0.09	N.S.	FALSE
Wake County	% Female	51.4% ± 0.7%	51.4% ± 0.7%	0.1% ± 1.0%	0.08	N.S.	FALSE
Mecklenburg County	% Household without vehicle	5.7% ± 0.4%	5.6% ± 0.3%	0.0% ± 0.5%	0.08	N.S.	FALSE
Wilson County	% Below federal poverty line	19.8% ± 2.0%	19.6% ± 1.9%	0.2% ± 2.8%	0.08	N.S.	FALSE
Halifax County	% 65 years+	21.0% ± 1.8%	20.8% ± 1.4%	0.2% ± 2.2%	0.08	N.S.	FALSE
Wilson County	% Female	53.1% ± 2.2%	52.9% ± 2.1%	0.2% ± 3.0%	0.07	N.S.	FALSE
Wilson County	% With disability	15.2% ± 1.1%	15.1% ± 1.1%	0.1% ± 1.6%	0.06	N.S.	FALSE
Scotland County	median household income	36535.86 ± 18249.68	37929 ± 20050.34	-1393.14 ± 27112.11	-0.05	N.S.	FALSE
Durham County	% Female	52.3% ± 1.8%	52.2% ± 1.2%	0.1% ± 2.1%	0.05	N.S.	FALSE
Pitt County	% Below federal poverty line	19.9% ± 1.7%	19.9% ± 1.5%	-0.1% ± 2.3%	-0.04	N.S.	FALSE
Buncombe County	% Female	52.2% ± 1.3%	52.1% ± 1.4%	0.1% ± 1.9%	0.04	N.S.	FALSE
Halifax County	% No health insurance	12.4% ± 1.7%	12.3% ± 1.4%	0.1% ± 2.2%	0.04	N.S.	FALSE
Jackson County	% Female	51.6% ± 3.3%	51.4% ± 3.0%	0.2% ± 4.5%	0.04	N.S.	FALSE
Forsyth County	median household income	51746.87 ± 84152.17	57161.15 ± 118018.65	-5414.28 ± 144948.23	-0.04	N.S.	TRUE
Wilson County	% No health insurance	11.8% ± 1.2%	11.7% ± 1.1%	0.0% ± 1.7%	0.03	N.S.	FALSE
Wilson County	% Bachelor's degree or higher	13.7% ± 1.0%	13.7% ± 0.9%	0.0% ± 1.3%	0.03	N.S.	FALSE
Cumberland County	median household income	51303.57 ± 63993.87	48421.32 ± 85894.21	2882.25 ± 107112.23	0.03	N.S.	TRUE
Halifax County	median household income	37063.7 ± 26652.63	35276.69 ± 43787.64	1787.01 ± 51261.29	0.03	N.S.	TRUE
Jackson County	% Bachelor's degree or higher	18.3% ± 1.8%	18.3% ± 1.5%	-0.1% ± 2.3%	-0.03	N.S.	FALSE
Onslow County	median household income	49867.53 ± 56546.67	52387.07 ± 97547.55	-2519.54 ± 112752.17	-0.02	N.S.	FALSE
McDowell County	median household income	48757.6 ± 43653.98	47613.17 ± 44770.78	1144.43 ± 62530.74	0.02	N.S.	FALSE
New Hanover County	median household income	59013.69 ± 103715.69	61962.89 ± 128627.11	-2949.19 ± 165232.8	-0.02	N.S.	FALSE
Durham County	median household income	67439.57 ± 81998.67	64860.98 ± 113937.82	2578.59 ± 140376.67	0.02	N.S.	FALSE
Carteret County	% Unemployed	5.2% ± 2.1%	5.2% ± 0.9%	0.0% ± 2.2%	-0.02	N.S.	FALSE
Wake County	median household income	87794.87 ± 262031.5	90139.11 ± 281336.58	-2344.24 ± 384461.68	-0.01	N.S.	FALSE
Orange County	median household income	81036.55 ± 113193.09	78955.71 ± 135737.23	2080.84 ± 176740.69	0.01	N.S.	FALSE
Guilford County	median household income	57773.06 ± 97693.93	59570.38 ± 160447.14	-1797.31 ± 187849.38	-0.01	N.S.	FALSE
Pitt County	median household income	51744.85 ± 77679.18	50997.61 ± 85522.87	747.24 ± 115534.48	0.01	N.S.	FALSE
Buncombe County	median household income	58705.94 ± 119595.77	57619.09 ± 119114.91	1086.85 ± 168794.28	0.01	N.S.	FALSE
Jackson County	median household income	48151.83 ± 26743.65	47912.78 ± 33710.32	239.06 ± 43030.32	0.01	N.S.	FALSE
Mecklenburg County	median household income	78555.84 ± 229062.12	77915.22 ± 321926.72	640.62 ± 395102.85	0	N.S.	FALSE
Wilson County	median household income	46245.77 ± 66451.66	46299.16 ± 73576.51	-53.39 ± 99142.96	0	N.S.	FALSE
Buncombe County	% Limited English proficiency	3.0% ± 0.7%	3.0% ± 0.7%	0.0% ± 1.0%	0	N.S.	FALSE
Halifax County	% Limited English proficiency	1.0% ± 0.9%	1.0% ± 0.8%	0.0% ± 1.2%	0	N.S.	FALSE
Wake County	% White	55.4%	58.8%	-3.3%			FALSE
Wake County	% African American	20.6%	18.5%	2.1%			FALSE
Wake County	% AIAN	0.5%	0.5%	0.0%			FALSE
Wake County	% Asian	9.8%	8.6%	1.2%			FALSE
Wake County	% NHPI	0.1%	0.1%	0.0%			FALSE
Wake County	% Hispanic	11.5%	11.4%	0.1%			FALSE
Wake County	% Group quarters	0.7%	0.6%	0.1%			FALSE
Orange County	% White	64.5%	66.6%	-2.1%			FALSE
Orange County	% African American	9.9%	10.7%	-0.7%			FALSE
Orange County	% AIAN	0.5%	0.6%	-0.1%			FALSE
Orange County	% Asian	13.0%	8.5%	4.5%			FALSE
Orange County	% NHPI	0.0%	0.0%	0.0%			FALSE
Orange County	% Hispanic	8.9%	10.6%	-1.7%			FALSE
Orange County	% Group quarters	0.5%	0.6%	-0.1%			FALSE
Mecklenburg County	% White	48.7%	46.7%	2.0%			FALSE
Mecklenburg County	% African American	29.9%	29.6%	0.3%			FALSE
Mecklenburg County	% AIAN	0.6%	0.6%	0.0%			FALSE
Mecklenburg County	% Asian	5.7%	6.5%	-0.8%			FALSE
Mecklenburg County	% NHPI	0.1%	0.1%	0.0%			FALSE
Mecklenburg County	% Hispanic	13.9%	15.2%	-1.3%			FALSE
Mecklenburg County	% Group quarters	0.4%	0.5%	0.0%			FALSE
Wilson County	% White	40.9%	47.4%	-6.5%			TRUE
Wilson County	% African American	45.1%	38.2%	6.9%			TRUE
Wilson County	% AIAN	0.5%	0.6%	-0.1%			FALSE
Wilson County	% Asian	1.5%	1.1%	0.4%			FALSE
Wilson County	% NHPI	0.0%	0.0%	0.0%			FALSE
Wilson County	% Hispanic	10.6%	11.5%	-0.9%			FALSE
Wilson County	% Group quarters	1.4%	1.0%	0.4%			FALSE
Cumberland County	% White	37.8%	42.4%	-4.5%			FALSE
Cumberland County	% African American	41.4%	38.1%	3.2%			FALSE
Cumberland County	% AIAN	1.7%	1.7%	0.0%			FALSE
Cumberland County	% Asian	3.1%	2.7%	0.3%			FALSE
Cumberland County	% NHPI	0.5%	0.4%	0.0%			FALSE
Cumberland County	% Hispanic	12.5%	11.8%	0.7%			FALSE
Cumberland County	% Group quarters	0.2%	0.6%	-0.4%			FALSE
Guilford County	% White	50.1%	48.7%	1.4%			FALSE
Guilford County	% African American	35.1%	33.6%	1.5%			FALSE
Guilford County	% AIAN	0.4%	0.6%	-0.1%			FALSE
Guilford County	% Asian	4.5%	5.3%	-0.8%			FALSE
Guilford County	% NHPI	0.0%	0.0%	0.0%			FALSE
Guilford County	% Hispanic	7.6%	9.6%	-2.0%			FALSE
Guilford County	% Group quarters	1.0%	0.6%	0.4%			FALSE
Pitt County	% White	48.9%	52.2%	-3.2%			FALSE
Pitt County	% African American	39.6%	35.5%	4.1%			FALSE
Pitt County	% AIAN	0.4%	0.4%	-0.1%			FALSE
Pitt County	% Asian	2.7%	1.8%	0.9%			FALSE
Pitt County	% NHPI	0.1%	0.1%	0.0%			FALSE
Pitt County	% Hispanic	5.7%	7.6%	-1.9%			FALSE
Pitt County	% Group quarters	1.6%	0.8%	0.8%			FALSE
Onslow County	% White	54.7%	67.0%	-12.3%			TRUE
Onslow County	% African American	24.8%	13.7%	11.1%			TRUE
Onslow County	% AIAN	0.6%	0.7%	-0.1%			FALSE
Onslow County	% Asian	3.5%	2.3%	1.2%			FALSE
Onslow County	% NHPI	0.3%	0.4%	-0.1%			FALSE
Onslow County	% Hispanic	14.3%	13.5%	0.7%			FALSE
Onslow County	% Group quarters	0.5%	0.3%	0.2%			FALSE
Scotland County	% White	41.0%	42.1%	-1.1%			FALSE
Scotland County	% African American	44.0%	38.5%	5.5%			TRUE
Scotland County	% AIAN	7.7%	11.0%	-3.2%			FALSE
Scotland County	% Asian	1.1%	1.0%	0.1%			FALSE
Scotland County	% NHPI	0.0%	0.0%	0.0%			FALSE
Scotland County	% Hispanic	2.6%	3.2%	-0.6%			FALSE
Scotland County	% Group quarters	1.9%	8.4%	-6.4%			TRUE
McDowell County	% White	82.2%	86.0%	-3.9%			FALSE
McDowell County	% African American	4.3%	3.9%	0.4%			FALSE
McDowell County	% AIAN	0.4%	0.5%	-0.1%			FALSE
McDowell County	% Asian	0.7%	0.9%	-0.2%			FALSE
McDowell County	% NHPI	0.0%	0.0%	0.0%			FALSE
McDowell County	% Hispanic	10.3%	6.6%	3.7%			FALSE
McDowell County	% Group quarters	1.9%	2.7%	-0.8%			FALSE
Buncombe County	% White	79.5%	81.2%	-1.8%			FALSE
Buncombe County	% African American	6.8%	5.7%	1.1%			FALSE
Buncombe County	% AIAN	0.5%	0.5%	0.0%			FALSE
Buncombe County	% Asian	1.5%	1.2%	0.2%			FALSE
Buncombe County	% NHPI	0.2%	0.2%	0.0%			FALSE
Buncombe County	% Hispanic	8.6%	8.1%	0.5%			FALSE
Buncombe County	% Group quarters	1.7%	1.4%	0.3%			FALSE
New Hanover County	% White	72.2%	75.7%	-3.5%			FALSE
New Hanover County	% African American	15.4%	12.1%	3.3%			FALSE
New Hanover County	% AIAN	0.5%	0.5%	0.0%			FALSE
New Hanover County	% Asian	1.6%	1.6%	0.0%			FALSE
New Hanover County	% NHPI	0.1%	0.1%	0.0%			FALSE
New Hanover County	% Hispanic	8.0%	7.7%	0.3%			FALSE
New Hanover County	% Group quarters	0.7%	0.7%	0.1%			FALSE
Halifax County	% White	54.5%	39.7%	14.8%			TRUE
Halifax County	% African American	38.1%	51.1%	-13.0%			TRUE
Halifax County	% AIAN	0.7%	3.4%	-2.7%			FALSE
Halifax County	% Asian	1.1%	0.6%	0.5%			FALSE
Halifax County	% NHPI	0.0%	0.0%	0.0%			FALSE
Halifax County	% Hispanic	3.5%	3.0%	0.5%			FALSE
Halifax County	% Group quarters	1.2%	2.5%	-1.3%			FALSE
Durham County	% White	43.3%	42.9%	0.5%			FALSE
Durham County	% African American	33.9%	34.1%	-0.1%			FALSE
Durham County	% AIAN	0.5%	0.7%	-0.2%			FALSE
Durham County	% Asian	6.8%	5.2%	1.7%			FALSE
Durham County	% NHPI	0.0%	0.0%	0.0%			FALSE
Durham County	% Hispanic	13.1%	15.4%	-2.4%			FALSE
Durham County	% Group quarters	0.9%	1.3%	-0.3%			FALSE
Carteret County	% White	85.4%	86.1%	-0.6%			FALSE
Carteret County	% African American	9.1%	4.8%	4.2%			FALSE
Carteret County	% AIAN	0.2%	0.5%	-0.2%			FALSE
Carteret County	% Asian	0.6%	0.9%	-0.3%			FALSE
Carteret County	% NHPI	0.0%	0.1%	0.0%			FALSE
Carteret County	% Hispanic	2.3%	4.6%	-2.3%			FALSE
Carteret County	% Group quarters	1.2%	1.0%	0.1%			FALSE
Jackson County	% White	85.3%	77.5%	7.7%			TRUE
Jackson County	% African American	2.9%	2.0%	0.9%			FALSE
Jackson County	% AIAN	1.9%	9.5%	-7.6%			TRUE
Jackson County	% Asian	1.6%	1.2%	0.4%			FALSE
Jackson County	% NHPI	0.0%	0.0%	0.0%			FALSE
Jackson County	% Hispanic	7.7%	7.6%	0.1%			FALSE
Jackson County	% Group quarters	0.7%	0.4%	0.2%			FALSE
Forsyth County	% White	47.3%	56.2%	-8.8%			TRUE
Forsyth County	% African American	32.3%	24.9%	7.4%			TRUE
Forsyth County	% AIAN	0.7%	0.7%	0.1%			FALSE
Forsyth County	% Asian	1.6%	2.4%	-0.8%			FALSE
Forsyth County	% NHPI	0.0%	0.1%	0.0%			FALSE
Forsyth County	% Hispanic	16.7%	14.3%	2.4%			FALSE
Forsyth County	% Group quarters	0.9%	0.7%	0.2%			FALSE
Wake County	% Housing with 5+ units	25.3%	23.4%	1.9%			FALSE
Wake County	SVI - socioeconomic status	0.27	0.27	0			FALSE
Wake County	SVI - household & disability	0.28	0.29	-0.02			TRUE
Wake County	SVI - minority status & language	0.59	0.56	0.03			FALSE
Wake County	SVI - housing & transportation	0.42	0.39	0.02			TRUE
Wake County	SVI - overall	0.33	0.32	0.01			FALSE
Orange County	% Housing with 5+ units	32.5%	21.2%	11.4%			TRUE
Orange County	SVI - socioeconomic status	0.21	0.29	-0.07			TRUE
Orange County	SVI - household & disability	0.16	0.26	-0.1			TRUE
Orange County	SVI - minority status & language	0.56	0.53	0.03			TRUE
Orange County	SVI - housing & transportation	0.54	0.51	0.03			TRUE
Orange County	SVI - overall	0.3	0.35	-0.06			TRUE
Mecklenburg County	% Housing with 5+ units	33.3%	29.1%	4.2%			FALSE
Mecklenburg County	SVI - socioeconomic status	0.36	0.36	0			FALSE
Mecklenburg County	SVI - household & disability	0.25	0.3	-0.05			TRUE
Mecklenburg County	SVI - minority status & language	0.6	0.65	-0.05			TRUE
Mecklenburg County	SVI - housing & transportation	0.43	0.39	0.04			TRUE
Mecklenburg County	SVI - overall	0.36	0.38	-0.02			TRUE
Wilson County	% Housing with 5+ units	7.3%	6.8%	0.5%			FALSE
Wilson County	SVI - socioeconomic status	0.66	0.6	0.06			TRUE
Wilson County	SVI - household & disability	0.71	0.7	0.02			FALSE
Wilson County	SVI - minority status & language	0.61	0.57	0.03			TRUE
Wilson County	SVI - housing & transportation	0.55	0.53	0.02			FALSE
Wilson County	SVI - overall	0.66	0.62	0.03			TRUE
Cumberland County	% Housing with 5+ units	17.1%	18.1%	-1.1%			FALSE
Cumberland County	SVI - socioeconomic status	0.57	0.59	-0.02			FALSE
Cumberland County	SVI - household & disability	0.69	0.66	0.03			FALSE
Cumberland County	SVI - minority status & language	0.71	0.66	0.04			TRUE
Cumberland County	SVI - housing & transportation	0.52	0.53	-0.01			FALSE
Cumberland County	SVI - overall	0.64	0.63	0.01			FALSE
Guilford County	% Housing with 5+ units	28.4%	22.6%	5.8%			TRUE
Guilford County	SVI - socioeconomic status	0.49	0.45	0.05			TRUE
Guilford County	SVI - household & disability	0.37	0.42	-0.05			TRUE
Guilford County	SVI - minority status & language	0.62	0.61	0.01			FALSE
Guilford County	SVI - housing & transportation	0.58	0.5	0.08			TRUE
Guilford County	SVI - overall	0.51	0.48	0.04			TRUE
Pitt County	% Housing with 5+ units	27.8%	23.9%	3.9%			FALSE
Pitt County	SVI - socioeconomic status	0.56	0.59	-0.03			FALSE
Pitt County	SVI - household & disability	0.39	0.46	-0.07			TRUE
Pitt County	SVI - minority status & language	0.56	0.53	0.03			TRUE
Pitt County	SVI - housing & transportation	0.56	0.58	-0.03			FALSE
Pitt County	SVI - overall	0.53	0.56	-0.03			TRUE
Onslow County	% Housing with 5+ units	18.3%	9.0%	9.3%			TRUE
Onslow County	SVI - socioeconomic status	0.56	0.54	0.01			FALSE
Onslow County	SVI - household & disability	0.62	0.6	0.02			FALSE
Onslow County	SVI - minority status & language	0.54	0.41	0.13			TRUE
Onslow County	SVI - housing & transportation	0.46	0.4	0.05			TRUE
Onslow County	SVI - overall	0.55	0.49	0.06			TRUE
Scotland County	% Housing with 5+ units	8.4%	6.6%	1.8%			FALSE
Scotland County	SVI - socioeconomic status	0.85	0.85	0			FALSE
Scotland County	SVI - household & disability	0.81	0.76	0.05			TRUE
Scotland County	SVI - minority status & language	0.53	0.59	-0.06			TRUE
Scotland County	SVI - housing & transportation	0.75	0.76	0			FALSE
Scotland County	SVI - overall	0.83	0.83	0			FALSE
McDowell County	% Housing with 5+ units	3.5%	3.0%	0.5%			FALSE
McDowell County	SVI - socioeconomic status	0.63	0.64	-0.01			FALSE
McDowell County	SVI - household & disability	0.78	0.69	0.09			TRUE
McDowell County	SVI - minority status & language	0.27	0.22	0.05			TRUE
McDowell County	SVI - housing & transportation	0.63	0.61	0.02			FALSE
McDowell County	SVI - overall	0.63	0.59	0.04			TRUE
Buncombe County	% Housing with 5+ units	14.2%	14.9%	-0.7%			FALSE
Buncombe County	SVI - socioeconomic status	0.31	0.34	-0.03			TRUE
Buncombe County	SVI - household & disability	0.35	0.37	-0.02			TRUE
Buncombe County	SVI - minority status & language	0.34	0.33	0.01			FALSE
Buncombe County	SVI - housing & transportation	0.61	0.62	-0.01			FALSE
Buncombe County	SVI - overall	0.38	0.41	-0.02			TRUE
New Hanover County	% Housing with 5+ units	21.3%	22.3%	-0.9%			FALSE
New Hanover County	SVI - socioeconomic status	0.44	0.4	0.05			TRUE
New Hanover County	SVI - household & disability	0.3	0.35	-0.05			TRUE
New Hanover County	SVI - minority status & language	0.37	0.34	0.04			TRUE
New Hanover County	SVI - housing & transportation	0.51	0.45	0.06			TRUE
New Hanover County	SVI - overall	0.4	0.37	0.04			TRUE
Halifax County	% Housing with 5+ units	7.9%	6.0%	2.0%			FALSE
Halifax County	SVI - socioeconomic status	0.78	0.8	-0.02			FALSE
Halifax County	SVI - household & disability	0.91	0.81	0.1			TRUE
Halifax County	SVI - minority status & language	0.5	0.51	-0.01			FALSE
Halifax County	SVI - housing & transportation	0.68	0.66	0.02			FALSE
Halifax County	SVI - overall	0.79	0.77	0.02			FALSE
Durham County	% Housing with 5+ units	32.1%	26.8%	5.4%			TRUE
Durham County	SVI - socioeconomic status	0.4	0.43	-0.03			TRUE
Durham County	SVI - household & disability	0.26	0.34	-0.08			TRUE
Durham County	SVI - minority status & language	0.73	0.73	0.01			FALSE
Durham County	SVI - housing & transportation	0.59	0.54	0.05			TRUE
Durham County	SVI - overall	0.47	0.48	-0.01			FALSE
Carteret County	% Housing with 5+ units	12.2%	14.0%	-1.8%			FALSE
Carteret County	SVI - socioeconomic status	0.39	0.37	0.01			FALSE
Carteret County	SVI - household & disability	0.77	0.63	0.14			TRUE
Carteret County	SVI - minority status & language	0.16	0.21	-0.05			TRUE
Carteret County	SVI - housing & transportation	0.34	0.35	-0.01			FALSE
Carteret County	SVI - overall	0.38	0.35	0.03			TRUE
Jackson County	% Housing with 5+ units	8.3%	6.2%	2.1%			FALSE
Jackson County	SVI - socioeconomic status	0.48	0.49	-0.01			FALSE
Jackson County	SVI - household & disability	0.34	0.47	-0.13			TRUE
Jackson County	SVI - minority status & language	0.27	0.32	-0.06			TRUE
Jackson County	SVI - housing & transportation	0.62	0.57	0.05			TRUE
Jackson County	SVI - overall	0.43	0.47	-0.04			TRUE
Forsyth County	% Housing with 5+ units	18.8%	20.8%	-2.0%			FALSE
Forsyth County	SVI - socioeconomic status	0.52	0.48	0.04			TRUE
Forsyth County	SVI - household & disability	0.44	0.43	0.01			FALSE
Forsyth County	SVI - minority status & language	0.64	0.56	0.07			TRUE
Forsyth County	SVI - housing & transportation	0.49	0.44	0.05			TRUE
Forsyth County	SVI - overall	0.52	0.47	0.05			TRUE

### Sheet: TableS3 - statewide
Georgraphy	Variable name	Monitored population	Whole population	Difference	Z statistics	Statistical significance	Meaningful difference
Statewide	% Bachelor's degree or higher	29.2% ± 0.3%	21.9% ± 0.1%	7.3% ± 0.3%	25.78	***	TRUE
Statewide	% 65 years+	13.6% ± 0.2%	16.3% ± 0.1%	-2.6% ± 0.2%	-13.3	***	FALSE
Statewide	% With disability	10.7% ± 0.2%	13.1% ± 0.1%	-2.4% ± 0.2%	-12.53	***	FALSE
Statewide	% No health insurance	9.8% ± 0.2%	10.4% ± 0.1%	-0.6% ± 0.2%	-2.78	**	FALSE
Statewide	% Limited English proficiency	4.4% ± 0.3%	3.7% ± 0.1%	0.7% ± 0.3%	2.19	*	FALSE
Statewide	% Household without vehicle	6.0% ± 0.2%	5.6% ± 0.1%	0.4% ± 0.2%	2.03	*	FALSE
Statewide	% Unemployed	5.0% ± 0.2%	5.3% ± 0.1%	-0.4% ± 0.2%	-1.81	N.S.	FALSE
Statewide	% Female	52.0% ± 0.4%	51.4% ± 0.2%	0.6% ± 0.4%	1.43	N.S.	FALSE
Statewide	% Below federal poverty line	13.2% ± 0.3%	13.6% ± 0.2%	-0.4% ± 0.3%	-1.03	N.S.	FALSE
Statewide	median household income	68210.22 ± 16307.98	60780.57 ± 15310.45	7429.65 ± 22368.73	0.33	N.S.	TRUE
Statewide	% White	54.4%	62.2%	-7.7%			TRUE
Statewide	% African American	25.4%	20.5%	4.9%			FALSE
Statewide	% AIAN	0.7%	1.2%	-0.6%			FALSE
Statewide	% Asian	6.0%	3.3%	2.7%			FALSE
Statewide	% NHPI	0.1%	0.1%	0.0%			FALSE
Statewide	% Hispanic	11.3%	10.7%	0.6%			FALSE
Statewide	% Group quarters	0.8%	1.1%	-0.3%			FALSE
Statewide	% Housing with 5+ units	23.9%	13.3%	10.6%			TRUE
Statewide	SVI - socioeconomic status	0.4	0.48	-0.09			TRUE
Statewide	SVI - household & disability	0.37	0.49	-0.13			TRUE
Statewide	SVI - minority status & language	0.57	0.51	0.06			TRUE
Statewide	SVI - housing & transportation	0.49	0.5	0			FALSE
Statewide	SVI - overall	0.43	0.49	-0.06			TRUE
