## Supplemental Table S4 for "Assessing health equity in wastewater monitoring programs: Differences in the demographics and social vulnerability of sewered and unsewered populations across North Carolina"

### Sheet: README
Table S4 Difference in the demographic characteristics between the sewered and unsewered population
Note: The margin of error (MOE) for sewered and unsewered populations was calculated using the MOE estimates published by the Census Bureau and following the formula: square root of the sum of squared margin of errors. Statistical significance is assessed based on the absolute value of the Z statistics (*** for |Z| > 3.29, ** for |Z| > 2.58, * for |Z| > 1.96). Rows with bolded fonts mean the diff…

### Sheet: TableS4
County	Variable name	Sewered	Unsewered	Difference	Z statistics	Statistical significance	Meaningful difference
Pitt	% 65 years+	11.8% ± 0.5%	19.0% ± 1.3%	-7.2% ± 1.4%	-4.98	***	TRUE
Chatham	% 65 years+	19.3% ± 1.4%	27.7% ± 1.3%	-8.5% ± 1.9%	-4.4	***	TRUE
Wake	% Below poverty	9.0% ± 0.4%	4.0% ± 1.4%	5.0% ± 1.4%	3.54	***	TRUE
Durham	% Below poverty	14.9% ± 1.0%	5.7% ± 2.9%	9.3% ± 3.0%	3.05	**	TRUE
Wake	% 65 years+	11.2% ± 0.2%	13.4% ± 0.7%	-2.2% ± 0.8%	-2.91	**	FALSE
Chatham	% Bachelor's degree or higher	40.0% ± 4.7%	57.1% ± 4.2%	-17.1% ± 6.3%	-2.71	**	TRUE
Wake	% Unemployment	2.2% ± 0.1%	1.2% ± 0.4%	1.0% ± 0.4%	2.56	*	FALSE
Durham	% 65 years+	12.7% ± 0.4%	9.7% ± 1.2%	3.0% ± 1.2%	2.39	*	FALSE
New Hanover	% 65 years+	17.0% ± 0.5%	22.3% ± 2.3%	-5.3% ± 2.3%	-2.25	*	TRUE
Durham	% Bachelor's degree or higher	47.7% ± 1.6%	65.3% ± 8.6%	-17.6% ± 8.7%	-2.01	*	TRUE
New Hanover	% Below poverty	15.8% ± 1.1%	9.6% ± 3.0%	6.2% ± 3.2%	1.91	N.S.	TRUE
Mecklenburg	% Below poverty	11.4% ± 0.4%	5.9% ± 3.0%	5.5% ± 3.0%	1.82	N.S.	TRUE
New Hanover	% Unemployment	2.6% ± 0.3%	1.4% ± 0.6%	1.2% ± 0.7%	1.75	N.S.	FALSE
Jackson	% Unemployment	2.4% ± 0.8%	0.6% ± 0.8%	1.8% ± 1.1%	1.67	N.S.	FALSE
Carteret	% 65 years+	23.2% ± 1.0%	25.6% ± 1.0%	-2.4% ± 1.5%	-1.62	N.S.	FALSE
New Hanover	% Bachelor's degree or higher	48.7% ± 1.9%	61.7% ± 8.4%	-13.0% ± 8.6%	-1.51	N.S.	TRUE
Pitt	% Housing with 5+ units	25.2% ± 12.1%	4.6% ± 7.2%	20.6% ± 14.0%	1.47	N.S.	TRUE
Wake	% Housing with 5+ units	21.0% ± 11.8%	0.5% ± 7.6%	20.5% ± 14.0%	1.46	N.S.	TRUE
Wake	Median household income	86139.75 ± 12698.85	116204.58 ± 16832.83	-30064.83 ± 21085.65	-1.43	N.S.	TRUE
Wake	% Female	51.5% ± 0.4%	48.7% ± 1.9%	2.7% ± 2.0%	1.38	N.S.	FALSE
Chatham	Median household income	58356.02 ± 9692.96	84067.19 ± 17089.51	-25711.16 ± 19647	-1.31	N.S.	TRUE
Jackson	% Household with no vehicle	6.2% ± 4.0%	0.8% ± 1.0%	5.4% ± 4.1%	1.31	N.S.	TRUE
Forsyth	% Housing with 5+ units	19.4% ± 11.4%	0.5% ± 9.0%	18.9% ± 14.5%	1.3	N.S.	TRUE
Chatham	% Unemployment	2.7% ± 0.9%	1.5% ± 0.5%	1.2% ± 1.0%	1.23	N.S.	FALSE
Mecklenburg	% Housing with 5+ units	26.1% ± 12.0%	7.6% ± 9.5%	18.5% ± 15.3%	1.21	N.S.	TRUE
Chatham	% Uninsured	16.4% ± 5.9%	8.0% ± 4.0%	8.4% ± 7.1%	1.18	N.S.	TRUE
Carteret	% Below poverty	11.6% ± 1.5%	9.1% ± 1.5%	2.5% ± 2.1%	1.16	N.S.	FALSE
Durham	% With disability	10.0% ± 3.3%	5.4% ± 2.1%	4.5% ± 3.9%	1.16	N.S.	FALSE
Jackson	% Housing with 5+ units	8.3% ± 5.7%	0.8% ± 3.4%	7.5% ± 6.7%	1.12	N.S.	TRUE
Chatham	% Below poverty	11.9% ± 2.3%	8.6% ± 1.8%	3.3% ± 2.9%	1.11	N.S.	FALSE
Mecklenburg	% Household with no vehicle	5.7% ± 3.9%	0.7% ± 2.6%	4.9% ± 4.6%	1.07	N.S.	FALSE
Forsyth	% Household with no vehicle	7.6% ± 4.9%	1.3% ± 3.7%	6.3% ± 6.2%	1.02	N.S.	TRUE
Jackson	% Uninsured	12.5% ± 4.4%	22.3% ± 8.6%	-9.8% ± 9.6%	-1.01	N.S.	TRUE
Jackson	% 65 years+	18.9% ± 1.4%	25.2% ± 6.3%	-6.2% ± 6.4%	-0.97	N.S.	TRUE
Carteret	% Bachelor's degree or higher	48.0% ± 3.1%	52.2% ± 3.3%	-4.2% ± 4.6%	-0.92	N.S.	FALSE
Chatham	% Speak english very well	5.1% ± 3.2%	1.8% ± 2.2%	3.4% ± 3.9%	0.86	N.S.	FALSE
Forsyth	% Below poverty	16.4% ± 0.8%	12.4% ± 4.6%	4.0% ± 4.7%	0.86	N.S.	FALSE
Pitt	% With disability	12.9% ± 4.1%	18.0% ± 4.7%	-5.1% ± 6.2%	-0.83	N.S.	TRUE
Forsyth	% 65 years+	15.6% ± 0.3%	17.3% ± 2.2%	-1.8% ± 2.2%	-0.81	N.S.	FALSE
Wake	% Household with no vehicle	4.0% ± 3.3%	0.9% ± 1.9%	3.1% ± 3.8%	0.81	N.S.	FALSE
Wake	% Bachelor's degree or higher	51.9% ± 0.9%	55.2% ± 4.3%	-3.3% ± 4.4%	-0.77	N.S.	FALSE
Forsyth	% Uninsured	10.9% ± 4.7%	6.4% ± 3.6%	4.4% ± 5.9%	0.75	N.S.	FALSE
Mecklenburg	% Uninsured	11.6% ± 4.7%	7.1% ± 3.9%	4.6% ± 6.1%	0.75	N.S.	FALSE
Durham	% Speak english very well	5.5% ± 1.2%	2.3% ± 4.3%	3.3% ± 4.5%	0.73	N.S.	FALSE
Forsyth	% Bachelor's degree or higher	42.7% ± 1.2%	37.7% ± 7.0%	5.0% ± 7.1%	0.7	N.S.	TRUE
Mecklenburg	% Speak english very well	4.4% ± 0.6%	1.2% ± 4.6%	3.3% ± 4.7%	0.7	N.S.	FALSE
New Hanover	% Household with no vehicle	6.6% ± 3.9%	3.2% ± 3.1%	3.4% ± 5.0%	0.68	N.S.	FALSE
Jackson	% With disability	14.4% ± 4.2%	10.6% ± 3.8%	3.8% ± 5.7%	0.67	N.S.	FALSE
Carteret	% Household with no vehicle	5.8% ± 4.2%	2.2% ± 3.8%	3.6% ± 5.7%	0.63	N.S.	FALSE
Carteret	% Unemployment	2.5% ± 0.5%	3.0% ± 0.6%	-0.5% ± 0.8%	-0.63	N.S.	FALSE
New Hanover	Median household income	60424.94 ± 10304.29	72097.49 ± 15464.35	-11672.55 ± 18582.91	-0.63	N.S.	TRUE
Wake	% Uninsured	8.5% ± 4.0%	5.4% ± 3.2%	3.1% ± 5.1%	0.61	N.S.	FALSE
Forsyth	Median household income	56254.32 ± 11573.15	66681.58 ± 13123.32	-10427.26 ± 17497.41	-0.6	N.S.	TRUE
Durham	% Uninsured	12.1% ± 4.9%	8.4% ± 4.1%	3.6% ± 6.4%	0.56	N.S.	FALSE
Pitt	% Unemployment	4.1% ± 0.5%	4.8% ± 1.1%	-0.7% ± 1.2%	-0.56	N.S.	FALSE
Mecklenburg	% Female	51.9% ± 0.5%	54.6% ± 4.8%	-2.6% ± 4.8%	-0.55	N.S.	FALSE
Chatham	% With disability	17.5% ± 4.8%	14.4% ± 3.9%	3.2% ± 6.2%	0.51	N.S.	FALSE
Carteret	Median household income	55637.35 ± 11051.51	63618.28 ± 11597.34	-7980.93 ± 16019.8	-0.5	N.S.	TRUE
Pitt	% Female	53.1% ± 1.4%	51.7% ± 2.7%	1.4% ± 3.1%	0.47	N.S.	FALSE
Jackson	% Speak english very well	1.2% ± 2.1%	7.0% ± 12.3%	-5.8% ± 12.5%	-0.46	N.S.	TRUE
Mecklenburg	% 65 years+	10.9% ± 0.2%	11.7% ± 1.7%	-0.8% ± 1.7%	-0.45	N.S.	FALSE
Forsyth	% Speak english very well	2.7% ± 0.8%	0.2% ± 5.7%	2.5% ± 5.7%	0.43	N.S.	FALSE
Durham	% Housing with 5+ units	24.8% ± 29.5%	37.5% ± 11.4%	-12.7% ± 31.7%	-0.4	N.S.	TRUE
Jackson	% Female	51.3% ± 2.4%	48.0% ± 8.6%	3.3% ± 8.9%	0.37	N.S.	FALSE
New Hanover	% With disability	12.6% ± 3.8%	10.7% ± 3.6%	1.9% ± 5.2%	0.36	N.S.	FALSE
Pitt	Median household income	51826.25 ± 9935.96	46655.95 ± 11449.3	5170.3 ± 15159.48	0.34	N.S.	TRUE
Forsyth	% Female	52.6% ± 0.7%	51.1% ± 4.8%	1.5% ± 4.8%	0.32	N.S.	FALSE
New Hanover	% Housing with 5+ units	20.1% ± 11.3%	25.0% ± 10.5%	-4.9% ± 15.4%	-0.32	N.S.	FALSE
Forsyth	% With disability	10.3% ± 3.4%	11.6% ± 3.5%	-1.4% ± 4.9%	-0.29	N.S.	FALSE
Carteret	% Uninsured	11.4% ± 4.9%	9.4% ± 5.1%	2.0% ± 7.1%	0.28	N.S.	FALSE
Carteret	% Female	51.2% ± 1.8%	50.6% ± 1.7%	0.6% ± 2.5%	0.26	N.S.	FALSE
Jackson	% Bachelor's degree or higher	39.7% ± 4.0%	43.4% ± 13.4%	-3.6% ± 13.9%	-0.26	N.S.	FALSE
Pitt	% Bachelor's degree or higher	40.0% ± 2.2%	38.7% ± 4.5%	1.3% ± 5.0%	0.26	N.S.	FALSE
Chatham	% Household with no vehicle	5.1% ± 3.6%	3.9% ± 3.1%	1.2% ± 4.8%	0.25	N.S.	FALSE
Mecklenburg	% With disability	8.0% ± 3.0%	7.0% ± 2.4%	0.9% ± 3.8%	0.25	N.S.	FALSE
Carteret	% Speak english very well	1.0% ± 2.3%	0.1% ± 2.9%	0.9% ± 3.7%	0.24	N.S.	FALSE
New Hanover	% Speak english very well	1.1% ± 0.9%	0.1% ± 4.6%	1.0% ± 4.7%	0.22	N.S.	FALSE
Durham	% Unemployment	2.5% ± 0.2%	2.7% ± 1.3%	-0.2% ± 1.3%	-0.19	N.S.	FALSE
Chatham	% Housing with 5+ units	3.3% ± 5.7%	4.5% ± 5.8%	-1.2% ± 8.1%	-0.15	N.S.	FALSE
Mecklenburg	% Unemployment	2.7% ± 0.1%	2.9% ± 1.5%	-0.2% ± 1.5%	-0.14	N.S.	FALSE
New Hanover	% Female	52.3% ± 1.0%	51.8% ± 4.0%	0.5% ± 4.1%	0.13	N.S.	FALSE
Forsyth	% Unemployment	2.7% ± 0.2%	2.9% ± 1.7%	-0.2% ± 1.8%	-0.12	N.S.	FALSE
Pitt	% Household with no vehicle	8.3% ± 4.8%	9.0% ± 5.2%	-0.8% ± 7.1%	-0.11	N.S.	FALSE
Pitt	% Below poverty	22.0% ± 1.7%	22.4% ± 3.5%	-0.4% ± 3.9%	-0.1	N.S.	FALSE
Wake	% Speak english very well	2.3% ± 0.5%	2.2% ± 2.8%	0.2% ± 2.8%	0.05	N.S.	FALSE
New Hanover	% Uninsured	9.8% ± 4.3%	10.1% ± 4.6%	-0.3% ± 6.3%	-0.04	N.S.	FALSE
Jackson	% Below poverty	17.0% ± 2.6%	17.2% ± 8.5%	-0.3% ± 8.8%	-0.03	N.S.	FALSE
Mecklenburg	% Bachelor's degree or higher	49.2% ± 0.8%	49.4% ± 8.2%	-0.2% ± 8.2%	-0.03	N.S.	FALSE
Pitt	% Speak english very well	1.2% ± 1.1%	1.3% ± 2.8%	-0.1% ± 3.0%	-0.03	N.S.	FALSE
Carteret	% Housing with 5+ units	8.6% ± 9.5%	8.4% ± 9.3%	0.2% ± 13.3%	0.02	N.S.	FALSE
Chatham	% Female	52.4% ± 2.4%	52.3% ± 1.8%	0.1% ± 3.0%	0.02	N.S.	FALSE
Pitt	% Uninsured	10.1% ± 4.1%	10.3% ± 4.4%	-0.1% ± 6.1%	-0.02	N.S.	FALSE
Carteret	% With disability	18.9% ± 5.5%	18.8% ± 5.4%	0.1% ± 7.7%	0.01	N.S.	FALSE
Durham	% Female	52.2% ± 0.9%	52.2% ± 3.9%	0.0% ± 4.0%	-0.01	N.S.	FALSE
Jackson	Median household income	46333.56 ± 11050.99	46440 ± 7524	-106.44 ± 13369.18	-0.01	N.S.	FALSE
Wake	% With disability	8.6% ± 2.8%	8.6% ± 2.6%	0.0% ± 3.8%	0	N.S.	FALSE
Carteret	% White	80.4%	89.0%	-8.6%			TRUE
Carteret	% African American	8.7%	2.8%	5.9%			TRUE
Carteret	% Asian	1.3%	0.6%	0.7%			FALSE
Carteret	% AIAN	0.5%	0.5%	0.0%			FALSE
Carteret	% NHPI	0.1%	0.1%	0.0%			FALSE
Carteret	% Hispanic	5.7%	4.0%	1.6%			FALSE
Carteret	% Group quarters	3.0%	0.4%	2.6%			FALSE
Chatham	% White	43.9%	78.3%	-34.4%			TRUE
Chatham	% African American	19.2%	8.2%	11.0%			TRUE
Chatham	% Asian	1.2%	2.4%	-1.2%			FALSE
Chatham	% AIAN	1.3%	0.5%	0.8%			FALSE
Chatham	% NHPI	0.0%	0.1%	0.0%			FALSE
Chatham	% Hispanic	36.1%	7.9%	28.2%			TRUE
Chatham	% Group quarters	3.2%	0.5%	2.7%			FALSE
Durham	% White	40.4%	51.0%	-10.6%			TRUE
Durham	% African American	35.5%	29.1%	6.4%			TRUE
Durham	% Asian	4.5%	7.3%	-2.8%			FALSE
Durham	% AIAN	0.8%	0.5%	0.2%			FALSE
Durham	% NHPI	0.0%	0.0%	0.0%			FALSE
Durham	% Hispanic	17.2%	9.4%	7.9%			TRUE
Durham	% Group quarters	4.7%	3.5%	1.2%			FALSE
Forsyth	% White	51.9%	77.2%	-25.2%			TRUE
Forsyth	% African American	28.0%	9.6%	18.3%			TRUE
Forsyth	% Asian	2.5%	2.0%	0.5%			FALSE
Forsyth	% AIAN	0.7%	0.6%	0.1%			FALSE
Forsyth	% NHPI	0.1%	0.0%	0.0%			FALSE
Forsyth	% Hispanic	15.5%	8.4%	7.1%			TRUE
Forsyth	% Group quarters	3.4%	0.3%	3.1%			FALSE
Jackson	% White	83.0%	72.9%	10.0%			TRUE
Jackson	% African American	3.3%	0.9%	2.4%			FALSE
Jackson	% Asian	1.6%	0.8%	0.8%			FALSE
Jackson	% AIAN	2.6%	15.4%	-12.8%			TRUE
Jackson	% NHPI	0.0%	0.0%	0.0%			FALSE
Jackson	% Hispanic	8.5%	6.9%	1.6%			FALSE
Jackson	% Group quarters	23.0%	0.2%	22.9%			TRUE
Mecklenburg	% White	46.4%	59.6%	-13.2%			TRUE
Mecklenburg	% African American	29.8%	21.8%	8.0%			TRUE
Mecklenburg	% Asian	6.5%	3.7%	2.8%			FALSE
Mecklenburg	% AIAN	0.6%	0.8%	-0.2%			FALSE
Mecklenburg	% NHPI	0.1%	0.0%	0.0%			FALSE
Mecklenburg	% Hispanic	15.3%	11.6%	3.7%			FALSE
Mecklenburg	% Group quarters	1.5%	5.6%	-4.1%			FALSE
New Hanover	% White	74.8%	85.7%	-10.9%			TRUE
New Hanover	% African American	12.9%	3.8%	9.1%			TRUE
New Hanover	% Asian	1.6%	0.9%	0.7%			FALSE
New Hanover	% AIAN	0.5%	0.6%	-0.1%			FALSE
New Hanover	% NHPI	0.1%	0.1%	0.0%			FALSE
New Hanover	% Hispanic	7.8%	5.7%	2.2%			FALSE
New Hanover	% Group quarters	2.8%	0.7%	2.1%			FALSE
Pitt	% White	48.7%	56.9%	-8.2%			TRUE
Pitt	% African American	39.8%	29.5%	10.3%			TRUE
Pitt	% Asian	2.6%	0.7%	1.9%			FALSE
Pitt	% AIAN	0.4%	0.5%	-0.1%			FALSE
Pitt	% NHPI	0.1%	0.1%	0.0%			FALSE
Pitt	% Hispanic	5.7%	10.3%	-4.6%			FALSE
Pitt	% Group quarters	4.9%	0.4%	4.5%			FALSE
Wake	% White	56.8%	69.5%	-12.7%			TRUE
Wake	% African American	19.8%	11.0%	8.9%			TRUE
Wake	% Asian	9.3%	4.7%	4.7%			FALSE
Wake	% AIAN	0.5%	0.6%	-0.1%			FALSE
Wake	% NHPI	0.1%	0.0%	0.0%			FALSE
Wake	% Hispanic	11.3%	11.7%	-0.4%			FALSE
Wake	% Group quarters	2.2%	0.1%	2.1%			FALSE
Carteret	SVI - household & disability	0.67	0.57	0.1			TRUE
Carteret	SVI - housing & transportation	0.46	0.27	0.19			TRUE
Carteret	SVI - minority status & language	0.28	0.09	0.19			TRUE
Carteret	SVI - socioeconomic status	0.39	0.35	0.04			TRUE
Carteret	SVI - overall	0.44	0.26	0.18			TRUE
Chatham	SVI - household & disability	0.63	0.42	0.21			TRUE
Chatham	SVI - housing & transportation	0.67	0.37	0.3			TRUE
Chatham	SVI - minority status & language	0.53	0.35	0.18			TRUE
Chatham	SVI - socioeconomic status	0.49	0.23	0.26			TRUE
Chatham	SVI - overall	0.58	0.28	0.29			TRUE
Durham	% Household with no vehicle	8.6%	2.3% ± 2.2%	6.4%			TRUE
Durham	Median household income	65207.04	85500.7 ± 11135.83	-20293.66			TRUE
Durham	SVI - household & disability	0.34	0.04	0.3			TRUE
Durham	SVI - housing & transportation	0.55	0.2	0.35			TRUE
Durham	SVI - minority status & language	0.73	0.8	-0.06			TRUE
Durham	SVI - socioeconomic status	0.43	0.16	0.27			TRUE
Durham	SVI - overall	0.5	0.14	0.36			TRUE
Forsyth	SVI - household & disability	0.43	0.18	0.24			TRUE
Forsyth	SVI - housing & transportation	0.44	0.29	0.15			TRUE
Forsyth	SVI - minority status & language	0.61	0.17	0.44			TRUE
Forsyth	SVI - socioeconomic status	0.48	0.45	0.03			TRUE
Forsyth	SVI - overall	0.48	0.25	0.22			TRUE
Jackson	SVI - household & disability	0.45	0.31	0.13			TRUE
Jackson	SVI - housing & transportation	0.59	0.44	0.15			TRUE
Jackson	SVI - minority status & language	0.31	0.68	-0.37			TRUE
Jackson	SVI - socioeconomic status	0.51	0.53	-0.02			FALSE
Jackson	SVI - overall	0.47	0.52	-0.04			TRUE
Mecklenburg	Median household income	75293.46	77963.7 ± 11506.04	-2670.24			FALSE
Mecklenburg	SVI - household & disability	0.3	0.22	0.08			TRUE
Mecklenburg	SVI - housing & transportation	0.4	0.2	0.2			TRUE
Mecklenburg	SVI - minority status & language	0.67	0.54	0.13			TRUE
Mecklenburg	SVI - socioeconomic status	0.37	0.22	0.15			TRUE
Mecklenburg	SVI - overall	0.39	0.21	0.18			TRUE
New Hanover	SVI - household & disability	0.36	0.12	0.23			TRUE
New Hanover	SVI - housing & transportation	0.48	0.27	0.21			TRUE
New Hanover	SVI - minority status & language	0.36	0.05	0.3			TRUE
New Hanover	SVI - socioeconomic status	0.41	0.12	0.29			TRUE
New Hanover	SVI - overall	0.39	0.08	0.31			TRUE
Pitt	SVI - household & disability	0.39	0.8	-0.42			TRUE
Pitt	SVI - housing & transportation	0.56	0.71	-0.15			TRUE
Pitt	SVI - minority status & language	0.56	0.36	0.2			TRUE
Pitt	SVI - socioeconomic status	0.56	0.71	-0.15			TRUE
Pitt	SVI - overall	0.53	0.72	-0.19			TRUE
Wake	SVI - household & disability	0.28	0.22	0.06			TRUE
Wake	SVI - housing & transportation	0.41	0.11	0.3			TRUE
Wake	SVI - minority status & language	0.58	0.34	0.24			TRUE
Wake	SVI - socioeconomic status	0.27	0.14	0.12			TRUE
Wake	SVI - overall	0.33	0.12	0.21			TRUE
